# CLOT STIFFNESS MEASURED BY SEER SONORHEOMETRY AS A MARKER OF POOR PROGNOSIS IN HOSPITALIZED COVID-19 PATIENTS

**DOI:** 10.1101/2021.07.13.21260256

**Authors:** Francisco José López-Jaime, Sandra Martín-Téllez, Alberto Doblas-Márquez, Ignacio Márquez-Gómez, José María Reguera-Iglesias, Manuel Isidro Muñoz-Pérez, Ihosvany Fernández-Bello, Adrián Montaño

## Abstract

**Background:** High incidence of life-threatening thrombotic complications is observed in severely ill COVID-19 patients. D-dimer may help evaluate disease severity and predict outcomes at hospital admission. However, its non-specificity and long analysis times strongly constrain its clinical value. Viscoelastic tests (VET) are widely available rapid point-of-care devices that have been shown to detect a hypercoagulable state (increased clot stiffness and fibrinolysis shutdown) as major contributors of the thrombotic complication in COVID-19. Nevertheless, based on the data obtained so far, definitive conclusions have not been drawn.

**Objectives:** We aim to evaluate the association between VET parameters, standard coagulation tests and inflammation markers assessed in COVID-19 patients at hospital admission with disease severity and outcomes.

**Patients/Methods:** A total of 69 COVID-19 patients requiring hospitalization were included in the study. The pro-inflammatory and pro-thrombotic state was analyzed by a panel of inflammation markers (IL-6, CRP, LDH, ferritin), routine coagulation tests (PT, aPTT, platelet count, fibrinogen, D-dimer) and a SEER sonorheometry VET profile (Quantra^®^ System).

**Results:** Inflammatory markers IL-6, CRP, LDH and ferritin were elevated in a high percentage of patients (73.6%, 89.2%, 57.1% and 52.4%), as were coagulation-related parameters such as fibrinogen (81.4%) and D-dimer levels (66.2%). Quantra^®^ analysis revealed increased clot stiffness (CS) in 34.8%, particularly due to increased fibrinogen contribution (FCS) in 63.7%. Increased clot stability to lysis (CSL) was observed in 32.4%. Age > 65 years, elevated values of fibrinogen, D-dimer, LDH, increased clot stiffness and resistance to clot lysis were significantly associated with worsening disease. The Quantra^®^ FCS parameter showed a particularly high prognostic value in distinguishing patients with severe symptomatology.

**Conclusion:** The global study of hemostasis by the whole blood point-of-care Quantra^®^ VET system may be a powerful tool for identifying poor prognosis in COVID-19 patients at hospital admission. In particular, FCS measured by Quantra^®^ could be established as a plausible prognostic marker to aid the clinical management of COVID-19 patients.
