## Supplementary file 1 for "CLOT STIFFNESS MEASURED BY SEER SONORHEOMETRY AS A MARKER OF POOR PROGNOSIS IN HOSPITALIZED COVID-19 PATIENTS"

### Sheet: Patients data
										Inflammation and tissue damage				Coagulation					Quantra®
Patient ID	Age range at Consent	Gender	Disease severity WHO	Comorbidity or Chronic illness	Mechanical ventilation	Encephalitis	Thrombotic event	ICU admission	Outcome	IL-6 (<4.4 pg/mL)	PCR (<5 mg/L)	LDH (120-246 IU/L)	Ferritin (26-388 ng/mL)	PT (10-15s)	aPTT (20.6-31s)	Fibrinogen (200-400 mg/dL)	Platelets (40-450 x 1000/µL)	D-dimer (220-500 µg/L)	CT (113-164s)	CTH (109-150s)	CS (13-33.2 Hpa)	PCS (11.9-29.8 Hpa)	FCS ( 1-3.7 Hpa)	CSL (<100 %)
ID01	30 - 39	Male	Non severe		No	No	No	No	Discharge	19	71.5	244	324.4	14	28.3	624	142	580	157	131	18.8	15.2	3.6	88
ID02	10 - 19	Male	Non severe		No	No	No	No	Discharge	1.2	0	146	32.3	11.1	23.9	296.4	311	108	125	74	22.4	20.9	1.5	NA
ID03	40 - 49	Female	Non severe		No	No	No	No	Discharge	17.5	146	271	174.3	11	19.9	586	214	695	114	108	36.5	31.8	4.7	99
ID04	40 - 49	Male	Non severe		No	No	No	No	Discharge	8.5	0	300	148.8	13.9	25.4	214.8	164	463	111	139	11.4	10.4	1	96
ID05	30 - 39	Female	Non severe		No	No	No	No	Discharge	3.8	5	125	87.4	11.2	25.2	268	211	210	130	123	15.2	13.7	1.5	100
ID06	70 - 79	Male	Critical	Diabetes. coronary heart disease. Chronic obstructive pulmonary disease	Yes	No	No	No	Death	30.5	35.5	1716	413.8	13.2	27.3	678.5	133	3406	159	140	18.6	14.8	3.8	100
ID07	50 - 59	Male	Non severe		No	No	No	No	Discharge	NA	3	NA	NA	14.2	28.1	298	132	2526	134	128	22.8	19.9	2.9	99
ID08	70 - 79	Male	Severe	Hypertension. Diabetes	No	No	No	No	Discharge	9.3	12	128	126.3	12.9	26.2	473	242	1582	147	131	22.1	19.8	2.3	99
ID09	40 - 49	Female	Critical		Yes	No	No	No	Discharge	0	86.7	201	39	12.3	23.7	532	151	2115	125	110	36.3	30.6	5.7	95
ID10	50 - 59	Female	Non severe		No	No	No	No	Discharge	6.3	25.1	198	235.4	11.9	29.7	613	177	611	145	130	27.6	23.4	4.2	97
ID11	50 - 59	Male	Non severe	Coronary heart disease	No	No	No	No	Discharge	4.9	40.9	459	1376.7	11.3	19.8	627.2	379	479	122	118	46.4	38.9	7.5	NA
ID12	60 - 69	Male	Severe	Hypertension. Diabetes. coronary heart disease	Yes	No	No	Yes	Death	23	174	344	728.2	11	24.9	900	429	718	146	119	62.2	48.1	14.1	100
ID13	40 - 49	Female	Non severe		No	No	No	No	Discharge	0.2	11.6	231	514.8	10.8	18.1	367	228	1813	93	86	26	22.8	3.2	96
ID14	70 - 79	Female	Severe	Diabetes	No	No	No	No	Discharge	21.8	236	284	847.3	13.7	23.8	896.4	271	8731	137	124	36.3	27.1	9.2	98
ID15	70 - 79	Female	Severe	Hypertension. coronary heart disease	No	No	No	No	Discharge	14	3.4	177	373.6	11.4	22.9	313.7	130	9915	130	123	16.8	14.8	2	100
ID16	70 - 79	Male	Critical	Hypertension. Diabetes. Chronic obstructive pulmonary disease	Yes	No	No	No	Discharge	2.2	22.8	100	40.9	13.3	25.2	613.3	336	300	143	131	36	31.3	4.7	100
ID17	70 - 79	Male	Critical	Hypertension. Diabetes. coronary heart disease	Yes	No	No	Yes	Discharge	2729.1	161	202	562.9	13.1	27.5	900	416	710	150	143	63.6	48.3	15.3	NA
ID18	50 - 59	Male	Non severe	Diabetes	No	No	No	No	Discharge	2.9	24.8	173	134.9	13.4	22.6	269.5	188	131	90	71	18.2	15.1	3.1	NA
ID19	40 - 49	Female	Severe		No	No	No	No	Discharge	9.5	12.2	148	155.9	12.4	23	461.7	216	327	138	123	29.7	25.5	4.2	NA
ID20	60 - 69	Male	Non severe	Hypertension. Diabetes. coronary heart disease	No	No	No	No	Discharge	12.2	132	223	491.8	12.7	23.8	704.8	151	4280	138		19.7	16.5	3.2	NA
ID21	60 - 69	Male	Non severe	Hypertension. Chronic obstructive pulmonary disease	No	No	No	No	Discharge	26.2	108	297	92.2	17.7	25.6	532	142	417	179	148	17.4	13.3	4.1	100
ID22	70 - 79	Male	Critical	Hypertension. Diabetes. Chronic obstructive pulmonary disease	Yes	No	No	No	Discharge	88.3	103	304	144.5	12.8	23.6	626.8	178	1373	144	128	32.8	26.1	6.7	100
ID23	60 - 69	Female	Non severe	coronary heart disease	No	No	No	No	Discharge	4	17.9	189	211	11.6	22.1	465.6	199	496	148	121	22.7	19.3	3.4	99
ID24	70 - 79	Male	Critical	Hypertension	Yes	No	No	No	Discharge	3.5	121	313	1365	12	25.7	798	143	738	155	160	19.3	15.3	4	93
ID25	60 - 69	Male	Non severe	Hypertension	No	No	No	No	Discharge	22.5	105	314	505.5	11.8	25.8	798	350	820	116	125	49.7	40	9.7	NA
ID26	60 - 69	Female	Severe		No	No	No	No	Discharge	16.7	96.6	342	471.8	13.5	28.8	658.4	226	470	160	141	29.7	23.9	5.8	90
ID27	70 - 79	Female	Severe	Diabetes	No	No	No	No	Discharge	69.6	186	404	614.4	12.9	25.7	798	401	3655	139	120	47.2	37.9	9.3	99
ID28	60 - 69	Female	Severe		No	No	No	No	Discharge	24.5	74	266	531.3	11.2	22.3	554	203	362	119	116	17.8	14.5	3.3	98
ID29	60 - 69	Female	Severe	Hypertension	No	No	No	No	Discharge	22	30.7	207	643.8	11.2	23.2	487.9	162	833	123	116	27.8	23.2	4.6	95
ID30	80 - 89	Male	Severe	Hypertension. Diabetes	No	No	No	No	Discharge	7	44.9	234	163.4	12	25.5	554	195	431	132	117	26.7	23.1	3.6	88
ID31	40 - 49	Female	Severe		No	No	No	No	Discharge	1	71.9	197	124.1	11.4	27.7	758.9	356	175	151	152	43	35.4	7.6	100
ID32	50 - 59	Male	Severe	Hypertension	No	No	Yes	No	Discharge	1	84.8	323	694.2	12	19.7	798	479	779	131	132	51.1	40.4	10.7	91
ID33	30 - 39	Female	Non severe		No	No	No	No	Discharge	NA	0	167	60.3	11.3	25.3	NA	255	560	139	132	20.3	18	2.3	NA
ID34	60 - 69	Male	Non severe		No	No	No	No	Discharge	17.2	157	288	2686.6	11.6	26.4	NA	286	412	135	160	24.4	20	4.4	NA
ID35	60 - 69	Male	Non severe	Chronic obstructive pulmonary disease	No	No	No	No	Discharge	15.5	59.9	208	1156.2	11	21.7	602.6	170	738	135	136	25.6	20.5	5.1	NA
ID36	30 - 39	Male	Non severe	Hypertension	No	No	No	No	Discharge	0	22.8	481	3971.8	10.8	22.5	421.1	102	426	143	120	11.5	10.3	1.2	NA
ID37	90 - 99	Female	Severe	Hypertension	No	No	No	No	Discharge	96.6	39	231	151.1	11.5	24.6	508.5	175	687	127	112	23.3	19.6	3.7	93
ID38	80 - 89	Female	Critical	Hypertension	Yes	No	No	No	Discharge	211.3	145	377	1826.7	12.4	24.7	718.6	217	743	98	95	37.8	28.6	9.2	NA
ID39	50 - 59	Male	Non severe		No	No	No	No	Discharge	NA	16.8	187	443.1	12	21.9	NA	287	341	157	122	25.6	21.4	4.2	NA
ID40	80 - 89	Male	Severe	Hypertension. Diabetes	No	No	No	No	Death	NA	134	309	203.7	12.9	20.7	NA	221	2881	137	142	38.6	30.4	8.2	NA
ID41	60 - 69	Female	Critical	Hypertension. Diabetes. coronary heart disease	Yes	No	No	Yes	Death	NA	52.1	251	188	11.6	22.6	494	159	830	130	123	24.3	20.4	3.9	100
ID42	60 - 69	Female	Severe	Hypertension	No	No	Yes	No	Discharge	10.1	139	259	413.8	10.5	24.4	783	298	870	127	128	42.1	33.3	8.8	100
ID43	50 - 59	Male	Non severe		No	Yes	No	No	Discharge	NA	<2.9	283	464.1	12.9	24.5	NA	550	504	133	142	38.5	33.6	4.9	96
ID44	40 - 49	Male	Non severe		No	No	No	No	Discharge	NA	10.8	231	320.3	12	20.5	NA	355	363	127	108	35.1	30.3	4.8	NA
ID45	70 - 79	Male	Non severe	Hypertension. Diabetes	No	No	No	No	Discharge	NA	89.4	NA	NA	13.1	19.5	NA	216	NA	131	124	22.3	18.8	3.5	NA
ID46	60 - 69	Male	Non severe	Hypertension	No	No	No	No	Discharge	34.6	210	315	225	13.1	12.9	597	140	589	146	123	21.2	17.7	3.5	NA
ID47	50 - 59	Female	Severe		No	No	No	No	Discharge	NA	113	417	1640	12.5	27.3	NA	374	647	134	123	36.5	31	5.5	NA
ID48	40 - 49	Male	Non severe	Hypertension	No	No	No	No	Discharge	NA	NA	NA	NA	11.4	20.3	476	362	590	126	107	39.8	33.8	6	97
ID49	80 - 89	Female	Severe		No	No	No	No	Discharge	NA	NA	NA	NA	12.3	25.5	769	259	440	158	147	32.8	26.8	6	NA
ID50	50 - 59	Female	Severe	Hypertension. Diabetes. coronary heart disease	No	No	No	No	Discharge	1874.3	212	365	179.4	11.5	24.6	900	186	1563	138	127	43.4	31	12.4	97
ID51	70 - 79	Female	Critical		Yes	No	No	Yes	Discharge	10.7	83.1	305	449.6	11.4	22.5	671	224	1133	119	112	35.5	28.1	7.4	NA
ID52	40 - 49	Male	Non severe		No	No	No	No	Discharge	<3	100	314	2318.3	14.4	23.5	856	814	1506	167	140	>65	>50	11.1	NA
ID53	80 - 89	Female	Severe	Hypertension. Diabetes	No	No	No	No	Discharge	290.1	77.9	234	460.5	14.2	33.4	542	205	310	166	151	22.9	19	3.9	NA
ID54	50 - 59	Male	Severe	Hypertension	No	No	No	No	Discharge	18.6	88	180	919.7	13.2	23.4	625	243	3916	131	120	17.2	11.5	5.7	NA
ID55	60 - 69	Male	Severe		No	No	No	No	Discharge	1552.6	114	252	760.3	11.8	25.9	527	205	321	138	119	34.1	28.4	5.7	NA
ID56	90 - 99	Female	Severe	Hypertension. Diabetes. Chronic obstructive pulmonary disease	No	No	No	No	Discharge	8.5	60	164	177.8	13.7	27.3	499	153	572	163	140	19.8	16.2	3.6	NA
ID57	60 - 69	Male	Non severe		No	No	No	No	Discharge	4.2	139	318	1391.3	12.3	22.5	861	524	575	146	135	53.4	38.1	15.3	NA
ID58	40 - 49	Female	Critical		Yes	No	No	Yes	Discharge	74.8	173	295	364.5	12.5	24.3	769	230	525	110	99	33.2	26.4	6.8	NA
ID59	60 - 69	Female	Severe		No	No	Yes	No	Discharge	101	137	430	540.5	12.5	31.2	528	150	461	166	155	24	20.3	3.7	NA
ID60	70 - 79	Female	Critical	Hypertension	Yes	No	No	No	Discharge	30.1	47.4	621	378.5	10.9	20.3	376	147	21589	106	91	14.5	13.2	1.3	NA
ID61	60 - 69	Male	Severe	Hypertension. Diabetes. Chronic obstructive pulmonary disease	No	No	No	No	Discharge	21.7	18.5	249	220.1	11.2	22.4	542	240	179	131	124	22.9	19.9	3	NA
ID62	30 - 39	Male	Non severe	Hypertension	No	No	No	No	Discharge	31.9	136	323	741.4	11.8	21.4	861	236	577	147	124	25.8	19.3	6.5	NA
ID63	80 - 89	Female	Non severe		No	No	No	No	Discharge	NA	NA	NA	NA	14.1	27.1	289	251	2180	126	119	28.4	25.1	3.3	98
ID64	50 - 59	Female	Severe		No	No	No	No	Discharge	NA	NA	NA	NA	12	26.2	705	202	527	159	148	37	29.2	7.8	99
ID65	80 - 89	Female	Non severe	Hypertension. Diabetes. coronary heart disease	No	No	No	No	Discharge	NA	6.5	162	46.4	13.5	19.7	294	255	1749	122	107	24.3	21.2	3.1	100
ID66	50 - 59	Male	Severe		Yes	No	No	No	Discharge	522.4	73	352	1077.9	13.2	23.4	NA	174	697	155	124	18.1	13.9	4.2	100
ID67	20 - 29	Male	Severe		No	No	No	No	Discharge	<3	8.6	177	107.9	11.7	22.6	327	270	153	140	137	17.5	15.8	1.7	NA
ID68	50 - 59	Male	Non severe	Hypertension	No	No	No	No	Discharge	NA	50.8	528	827	13.4	27.1	NA	131	1007	134	127	24.4	20	4.4	94
ID69	70 - 79	Male	Non severe	Hypertension	No	No	No	No	Discharge	NA	64.8	337	626.3	13.1	23.1	557	115	1126	127	116	27	21.1	5.9	99
